# Inflammatory Bowel Disease Risk Variants Are Associated with an Increased Risk of Skin Cancer

**DOI:** 10.1101/2021.03.01.21252521

**Authors:** Kelly C. Cushing, Xiaomeng Du, Yanhua Chen, LC Stetson, Annapurna Kuppa, Vincent L. Chen, J Michelle Kahlenberg, Johann E. Gudjonsson, Peter DR Higgins, Elizabeth Speliotes

## Abstract

**Background and Aims:** Inflammatory bowel disease is associated with an increased risk of skin cancer. The aims of this study were to determine whether genomic variants associated with IBD susceptibility are also associated with skin cancer susceptibility and if such risk is augmented by the use of immune-suppressive therapy.

**Methods:** The discovery cohort included participants in the UK Biobank (n=408,381). The validation cohort included participants in the Michigan Genomics Initiative (n=51,405). The primary outcome of interest was skin cancer, sub-grouped into non-melanoma (NMSC) and melanoma skin cancers (MSC). Multivariable logistic regression was performed to identify genomic predictors of skin malignancy. Validated SNPs were evaluated for effect modification by immune-suppressive medication.

**Results:** The discovery cohort included 11,079 cases of NMSC and 2,054 cases of MSC. The validation cohort included 7,334 cases of NMSC and 3,304 cases of MSC. Thirty variants were associated with risk of NMSC in the discovery cohort, of which six replicated in the validation cohort [Increased risk: rs7773324-A (*DUSP22; IRF4*), rs2476601-G (*PTPN22*), rs1847472-C (*BACH2*), rs72810983-A (*CPEB4*); Decreased risk: rs6088765-G (*PROCR; MMP24*), rs11229555-G (*ZFP91-CNTF; GLYAT*)]. Twelve variants were associated with risk of MSC in the discovery cohort, of which three replicated in the validation cohort (Increased risk: rs61839660-T (*IL2RA*); Decreased risk: rs17391694-C (*GIPC2; MGC27382*), rs6088765-G (*PROCR; MMP24*)]. No effect modification was observed.

**Conclusion:** The results of this study highlight shared genetic susceptibility across IBD and skin cancer, with increased risk of NMSC in those who carry risk variants in *IRF4, PTPN22, CPEB4*, and *BACH2* and increased risk of MSC in those who carry a risk variant in *IL2RA*.
