## Supplementary Tables for "Inflammatory Bowel Disease Risk Variants Are Associated with an Increased Risk of Skin Cancer"

### Sheet: Supp Table 1 NMSC
SNP	UKBB p value	UKBB OR	UKBB 95% CI	MGI p value	MGI OR	MGI 95% CI	Validated	Direction of Effect	Function	Gene	Chromosome: Position	Effect Allele	Other Allele	Effect Allele Frequency
rs7773324	1.62e-13	1.1437	(1.1,1.19)	4.21017e-08	1.13805	(1.09,1.19)	Yes	Increased	intergenic	DUSP22;IRF4	6:382559	A	G	0.580513
rs1847472	2.63e-06	1.08714	(1.05,1.13)	0.0207398	1.04742	(1.01,1.09)	Yes	Increased	intronic	BACH2	6:90973159	C	A	0.659725
rs2024092	7.6e-05	1.08593	(1.04,1.13)	0.278463	0.975287	(0.932,1.02)	No		intronic	SBNO2	19:1124031	A	G	0.218696
rs568617	0.00201342	1.0667	(1.02,1.11)	0.189714	1.03163	(0.985,1.08)	No		intronic	FIBP	11:65653242	T	C	0.194136
rs2476601	0.00204599	1.0918	(1.03,1.15)	0.000107866	1.1353	(1.06,1.21)	Yes	Increased	exonic	PTPN22	1:114377568	G	A	0.901517
rs113010081	0.00268758	1.08461	(1.03,1.14)	0.80376	0.99234	(0.934,1.05)	No		intergenic	CCRL2;LTF	3:46457412	T	C	0.892253
rs864745	0.0037339	0.952174	(0.921,0.984)	0.424306	0.98506	(0.949,1.02)	No		intronic	JAZF1	7:28180556	T	C	0.501668
rs1077773	0.00379785	0.95145	(0.92,0.984)	0.0113499	1.04911	(1.01,1.09)	No		ncRNA_intronic	KCCAT333	7:17442679	G	A	0.472018
rs11168249	0.0066212	1.04729	(1.01,1.08)	0.06828	0.965902	(0.931,1)	No		intronic	HDAC7	12:48208368	C	T	0.463706
rs1819333	0.00832582	0.956223	(0.925,0.989)	0.280337	0.979563	(0.944,1.02)	No		intergenic	RNASET2;MIR3939	6:167373547	T	G	0.535089
rs35667974	0.0134567	0.871593	(0.782,0.972)	0.0726119	0.887916	(0.78,1.01)	No		exonic	IFIH1	2:163124637	T	C	0.981192
rs1748195	0.0163169	1.04323	(1.01,1.08)	0.562224	1.0117	(0.973,1.05)	No		intronic	DOCK7	1:63049593	G	C	0.331535
rs11229555	0.0171392	0.954	(0.918,0.992)	0.0259154	0.951428	(0.911,0.994)	Yes	Decreased	intergenic	ZFP91-CNTF;GLYAT	11:58408687	G	T	0.764534
rs6062496	0.0193056	0.96113	(0.93,0.994)	0.0725487	0.965338	(0.929,1)	No		ncRNA_intronic	RTEL1-TNFRSF6B	20:62329099	A	G	0.562148
rs7011507	0.0212915	1.06222	(1.01,1.12)	0.237825	0.966208	(0.913,1.02)	No		intergenic	UBE2V2;LOC101929268	8:49129242	G	A	0.878598
rs3740415	0.0216237	1.03962	(1.01,1.07)	0.163624	1.02705	(0.989,1.07)	No		intronic	MFSD13A	10:104232716	A	G	0.53318
rs17694108	0.0228173	1.04491	(1.01,1.09)	0.929978	0.998039	(0.955,1.04)	No		intergenic	SLC7A10;CEBPA	19:33731551	A	G	0.266001
rs72810983	0.0250945	1.04234	(1.01,1.08)	0.00221626	1.06628	(1.02,1.11)	Yes	Increased	intronic	CPEB4	5:173318254	A	G	0.702402
rs1363907	0.0274401	0.963055	(0.931,0.996)	0.873243	0.996924	(0.96,1.04)	No		intronic	ERAP2	5:96252803	A	G	0.410262
rs727563	0.0287505	1.04666	(1,1.09)	0.0926679	1.04047	(0.993,1.09)	No		intronic	ACO2	22:41867377	C	T	0.229312
rs4380874	0.0335161	0.964039	(0.932,0.997)	0.268936	0.978957	(0.943,1.02)	No		intergenic	SLC26A3;DLD	7:107480315	T	C	0.40191
rs1517352	0.0337642	1.03825	(1,1.07)	0.696009	1.00764	(0.97,1.05)	No		intronic	STAT4	2:191931464	C	A	0.607431
rs212388	0.0354022	1.03668	(1,1.07)	0.24912	0.977895	(0.941,1.02)	No		intergenic	TAGAP;LOC101929122	6:159490436	C	T	0.400712
rs3197999	0.0417272	1.04381	(1,1.09)	0.522294	1.01358	(0.973,1.06)	No		exonic	MST1	3:49721532	A	G	0.277468
rs12942547	0.0447252	1.03499	(1,1.07)	0.485579	1.0135	(0.976,1.05)	No		intronic	STAT3	17:40527544	A	G	0.589452
rs2227551	0.0449768	1.03847	(1,1.08)	0.629069	1.01056	(0.968,1.05)	No		downstream	C10orf55	10:75669190	T	G	0.721553
rs12946510	0.0467045	0.966827	(0.935,1)	0.179842	0.974707	(0.939,1.01)	No		intergenic	GRB7;IKZF3	17:37912377	T	C	0.451394
rs11230563	0.0476059	0.965373	(0.932,1)	0.389152	1.01741	(0.978,1.06)	No		exonic	CD6	11:60776209	C	T	0.65603
rs6088765	0.0477986	0.966564	(0.935,1)	0.0066867	0.949342	(0.914,0.986)	Yes	Decreased	intergenic	PROCR;MMP24	20:33799280	G	T	0.437925
rs1182188	0.0493895	1.03698	(1,1.08)	0.739984	0.993203	(0.954,1.03)	No		intronic	GNA12	7:2869985	T	C	0.703248

### Sheet: Supp Table 2 MSC
Covariate	UKBB p value	UKBB OR	UKBB 95% CI	MGI p value	MGI OR	MGI 95% CI	Validated	Direction of Effect	Function	Gene	Chromosome: Position	Effect Allele	Other Allele	Effect Allele Frequency
rs6088765	0.000504071	0.871039	(0.806,0.942)	0.00118017	0.91842	(0.872,0.967)	Yes	Decreased	intergenic	PROCR;MMP24	20:33799280	G	T	0.437925
rs61839660	0.0032495	1.2032	(1.06,1.36)	0.0149996	1.11088	(1.02,1.21)	Yes	Increased	intronic	IL2RA	10:6094697	T	C	0.0898091
rs74465132	0.0064712	0.722704	(0.572,0.913)	0.465161	1.05645	(0.912,1.22)	No		intergenic	C7orf72;IKZF1	7:50304782	T	A	0.96512
rs1292053	0.00775254	0.900361	(0.833,0.973)	0.6128	0.986929	(0.938,1.04)	No		exonic	TUBD1	17:57963537	G	A	0.444236
rs7758080	0.00839017	1.12417	(1.03,1.23)	0.530275	1.01855	(0.962,1.08)	No		intronic	TAB2	6:149577079	G	A	0.272072
rs1569328	0.0217654	1.13	(1.02,1.25)	0.487326	0.976209	(0.912,1.04)	No		intergenic	TMED10;FOS	14:75741751	C	T	0.833555
rs17391694	0.0224789	0.885395	(0.798,0.983)	0.0409438	0.924289	(0.857,0.997)	Yes	Decreased	intergenic	GIPC2;MGC27382	1:78623626	C	T	0.87949
rs12942547	0.0281225	0.91629	(0.847,0.991)	0.867981	0.995657	(0.946,1.05)	No		intronic	STAT3	17:40527544	A	G	0.589452
rs2024092	0.0407577	1.10422	(1,1.21)	0.388441	0.973145	(0.915,1.04)	No		intronic	SBNO2	19:1124031	A	G	0.218696
rs2226628	0.0420313	0.915041	(0.84,0.997)	0.766396	1.00859	(0.953,1.07)	No		intergenic	TMEM135;LOC105369423	11:87091845	A	G	0.29612
rs2227551	0.0442963	1.09244	(1,1.19)	0.486331	1.02091	(0.963,1.08)	No		downstream	C10orf55	10:75669190	T	G	0.721553
rs13277237	0.0493349	1.0813	(1,1.17)	0.333971	1.0258	(0.974,1.08)	No		ncRNA_intronic	CCDC26	8:130604563	G	A	0.437195

### Sheet: Supp Table 3 NMSC Meta-Analysis
MarkerName	Allele1	Allele2	Freq1	FreqSE	MinFreq	MaxFreq	Effect	StdErr	P-value	Direction	HetISq	HetChiSq	HetDf	HetPVal
rs2476601	a	g	0.0973605	0.000968449	0.0965247	0.0984827	-0.1116	0.0214	1.867e-07	--	0	0.38	1	0.5374
rs7773324	a	g	0.613376	0.0250829	0.580513	0.632521	0.1263	0.0143	1.123e-18	++	0	0.026	1	0.8709
rs6088765	t	g	0.566188	0.00366996	0.562075	0.569463	0.048	0.0128	0.0001717	++	0	0.079	1	0.778
rs72810983	a	g	0.469593	0.203429	0.291837	0.702402	0.0532	0.0138	0.0001166	++	0	0.485	1	0.4863
rs11229555	t	g	0.53419	0.260812	0.235466	0.761901	0.038	0.0147	0.009665	++	0	0.487	1	0.4853
rs1847472	a	c	0.517173	0.156563	0.340275	0.655738	-0.0579	0.0133	1.315e-05	--	0	0.59	1	0.4423
rs1077773	a	g	0.490048	0.0340291	0.459522	0.527982	0.0049	0.0126	0.6978	+-	92.9	14.058	1	0.0001773

### Sheet: Supp Table 4 MSC Meta Analysis
MarkerName	Allele1	Allele2	Freq1	FreqSE	MinFreq	MaxFreq	Effect	StdErr	P-value	Direction	HetISq	HetChiSq	HetDf	HetPVal
rs61839660	t	c	0.0914497	0.00233414	0.0898091	0.0947705	0.1214	0.0354	0.0006013	++	0	0.424	1	0.5148
rs17391694	t	c	0.383934	0.357442	0.12051	0.868949	0.096	0.031	0.00197	++	0	0.568	1	0.451
rs6088765	t	g	0.564405	0.00343265	0.562075	0.569463	0.1035	0.0217	1.882e-06	++	35.6	1.552	1	0.2128
